# A spatio-temporal study of state-wide case-fatality risks during the first wave of the COVID-19 pandemic in Mexico

**DOI:** 10.1101/2021.07.22.21260793

**Authors:** Ricardo Ramírez-Aldana, Juan Carlos Gomez-Verjan, Omar Yaxmehen Bello-Chavolla, Lizbeth Naranjo

## Abstract

We study case-fatality risks (risks of dying in sick individuals) corresponding to the first wave of the COVID-19 pandemic in Mexico. Spatio-temporal analysis by state were performed, mainly from April to September 2020, including descriptive analyses through mapping and time series representations, and the fit of linear mixed models and time series clustering to analyze trends by state. The association of comorbidities and other variables with the risks were studied by fitting a spatial panel data linear model (splm). As results, we observed that on average the greatest risks were reached by July, and that highest risks were observed in some states, Baja California Norte, Chiapas, and Sonora; interestingly, some densely populated states, as Mexico City, had lower values. Different trends by state were observed, and a four-order polynomial, including fixed and random effects, was necessary to model them. The most general structure is one in which the risks increase and then decrease and was observed in states belonging to two clusters; however, there is a cluster corresponding to states with a retarded increase, and another in which increasing risks through time were observed. A cyclic behavior in terms of states having a second increasing trend was observed. Finally, according to the splm, percentage of men, being in the group of 50 years and over, chronic kidney disease failure, cardiovascular disease, asthma, and hypertension were positively associated with the case-fatality risks. This analysis may provide valuable insight into COVID-19 dynamics in future outbreaks, as well as the determinants of these trends at a state level; and, by combining spatial and temporal information, provide a better understanding of COVID-19 case-fatality.
