## Supplementary material for "A spatio-temporal study of state-wide case-fatality risks during the first wave of the COVID-19 pandemic in Mexico": Monthly data

ENTIDAD_RES	mes_ing_def	positivos	defunciones	sexohombres	edad_0_1	edad_2_9	edad_10_19	edad_20_29	edad_30_39	edad_40_49	edad_50_59	edad_60_69	edad_70_79	edad_80_89	edad_90_mas	NEUMONIA	EMBARAZO	DIABETES	EPOC	ASMA	INMUSUPR	HIPERTENSION	OTRA_COM	CARDIOVASCULAR	OBESIDAD	RENAL_CRONICA	TABAQUISMO	OTRO_CASO	defun_relativ
1	1	2020-04-30	247	8	114	3	8	9	47	84	50	32	10	2	0	2	15	1	16	4	8	2	40	21	5	49	6	27	157	0.0323886639676113
7	2	2020-04-30	1935	396	1084	3	3	12	212	464	510	411	197	88	34	1	814	12	452	34	88	29	550	89	56	329	39	151	690	0.204651162790698
13	3	2020-04-30	300	17	156	0	0	1	56	80	91	43	16	10	3	0	50	1	31	2	11	4	52	3	5	36	2	20	186	0.0566666666666667
19	4	2020-04-30	102	20	70	0	0	1	6	25	27	24	12	6	1	0	38	1	16	4	5	3	19	5	7	26	1	4	49	0.196078431372549
25	5	2020-04-30	395	43	212	0	5	12	49	99	83	85	40	16	5	1	55	3	62	7	13	6	77	13	4	62	12	24	190	0.108860759493671
31	6	2020-04-30	22	3	13	0	0	1	5	3	5	4	4	0	0	0	6	1	5	0	1	0	6	0	0	5	1	3	5	0.136363636363636
37	7	2020-04-30	200	11	124	2	3	4	22	52	47	34	23	9	4	0	40	3	35	2	8	1	37	5	2	40	5	12	64	0.055
43	8	2020-04-30	789	143	446	2	0	12	68	193	221	160	80	39	11	3	303	4	146	6	37	9	192	32	26	142	21	59	259	0.181242078580482
49	9	2020-04-30	7079	833	4115	23	44	110	773	1609	1691	1464	842	378	121	24	1905	25	1146	133	179	115	1287	212	175	1459	161	696	2862	0.117671987568866
55	10	2020-04-30	62	6	31	1	5	4	4	14	6	11	10	5	2	0	15	0	12	3	2	0	17	4	3	19	0	6	30	0.0967741935483871
61	11	2020-04-30	258	30	130	1	5	3	28	55	48	50	39	19	9	1	48	5	42	14	6	3	55	9	6	60	1	23	90	0.116279069767442
67	12	2020-04-30	326	60	203	0	3	4	33	84	62	63	51	15	10	1	123	0	56	6	11	2	69	6	12	65	7	25	152	0.184049079754601
73	13	2020-04-30	282	48	171	0	1	5	27	56	86	60	28	15	4	0	105	2	59	11	3	2	59	9	6	82	5	24	124	0.170212765957447
79	14	2020-04-30	317	31	200	0	3	1	43	73	67	58	45	19	5	3	48	1	56	7	12	3	66	7	6	65	5	39	134	0.0977917981072555
85	15	2020-04-30	4567	799	2664	13	4	36	442	1016	1170	976	585	242	73	10	1866	15	892	136	122	107	918	129	144	1034	132	504	1668	0.174950733523101
91	16	2020-04-30	360	51	214	2	6	11	51	85	65	75	33	23	9	0	105	1	52	10	14	6	66	11	4	74	2	27	144	0.141666666666667
97	17	2020-04-30	426	99	255	0	3	8	39	75	87	93	65	40	15	1	182	5	104	15	13	2	106	20	8	82	18	32	156	0.232394366197183
103	18	2020-04-30	105	10	55	0	0	0	15	27	23	19	12	4	5	0	20	0	16	4	3	1	28	11	4	22	1	7	58	0.0952380952380952
109	19	2020-04-30	309	22	190	1	2	10	67	67	65	55	22	15	5	0	45	2	55	1	7	5	53	6	9	46	6	20	80	0.0711974110032362
115	20	2020-04-30	158	23	87	1	3	2	16	33	37	31	23	8	3	1	64	3	32	7	6	7	22	5	1	27	3	9	54	0.145569620253165
121	21	2020-04-30	672	150	396	1	1	5	72	128	152	148	99	40	23	3	281	5	157	29	12	19	157	20	23	146	36	62	234	0.223214285714286
127	22	2020-04-30	121	10	65	0	0	3	15	31	32	20	13	4	2	1	36	1	18	2	2	0	16	6	2	23	1	8	44	0.0826446280991736
133	23	2020-04-30	761	165	479	3	2	3	80	184	216	153	66	38	16	0	277	13	140	8	38	13	174	59	19	157	21	56	253	0.216819973718791
139	24	2020-04-30	111	7	65	0	3	6	16	26	25	20	9	3	2	1	21	1	12	4	4	2	18	2	0	26	2	7	27	0.0630630630630631
145	25	2020-04-30	1124	190	603	2	7	8	114	240	266	210	142	102	30	3	389	6	197	34	34	25	325	59	52	244	34	77	417	0.169039145907473
151	26	2020-04-30	353	36	178	1	3	7	53	103	68	53	47	14	3	1	69	3	61	12	23	7	88	13	18	113	4	21	200	0.101983002832861
157	27	2020-04-30	1076	150	617	4	3	17	104	259	273	232	112	49	21	2	243	13	218	21	61	13	260	34	35	307	24	48	616	0.139405204460967
163	28	2020-04-30	533	24	331	5	12	24	80	120	129	101	43	16	3	0	38	2	92	6	21	7	104	5	8	86	7	38	318	0.0450281425891182
169	29	2020-04-30	226	35	119	0	0	2	25	35	54	46	45	16	3	0	86	0	56	6	3	1	37	6	5	38	3	18	109	0.154867256637168
175	30	2020-04-30	730	81	465	0	1	6	67	158	205	160	71	45	13	4	231	4	137	15	32	15	178	25	19	166	16	63	210	0.110958904109589
181	31	2020-04-30	516	38	303	1	2	5	73	145	129	93	40	15	11	2	68	7	70	5	23	1	92	17	11	108	6	24	234	0.0736434108527132
187	32	2020-04-30	85	8	51	1	1	3	18	10	18	16	7	9	2	0	27	0	18	4	3	3	23	5	4	22	2	8	47	0.0941176470588235
2	1	2020-05-31	637	41	319	10	17	27	129	154	139	80	40	29	10	2	78	7	80	9	21	19	115	52	21	99	31	62	340	0.0643642072213501
8	2	2020-05-31	3737	947	1960	10	12	29	397	764	882	747	475	274	125	22	1557	39	809	64	123	59	1114	177	112	682	104	262	1593	0.253411827669253
14	3	2020-05-31	334	21	201	0	2	12	72	97	66	46	25	9	4	1	62	0	41	4	12	5	58	6	7	95	5	20	148	0.062874251497006
20	4	2020-05-31	523	64	357	0	4	8	66	146	129	96	48	20	5	1	157	3	85	9	20	11	109	17	14	133	13	27	251	0.122370936902486
26	5	2020-05-31	1055	54	570	6	30	52	219	272	202	161	69	26	15	3	80	11	106	5	36	26	133	49	16	177	18	97	441	0.0511848341232227
32	6	2020-05-31	138	22	87	0	0	3	16	19	34	35	15	10	4	2	40	3	28	3	9	2	30	3	0	44	5	16	30	0.159420289855072
38	7	2020-05-31	1847	183	1078	4	5	23	232	464	449	338	192	109	27	4	299	20	335	31	70	20	419	66	32	410	43	98	543	0.0990795885219275
44	8	2020-05-31	1933	315	1085	2	14	29	273	468	462	348	173	105	48	11	589	7	317	29	61	25	460	69	51	420	56	189	746	0.162959130884635
50	9	2020-05-31	21536	2775	11545	73	142	522	2557	4811	4810	4092	2673	1244	510	102	4922	83	3184	346	519	312	3889	528	514	4156	404	2226	10178	0.128854011887073
56	10	2020-05-31	388	43	198	2	7	17	63	75	100	48	41	19	15	1	53	5	58	16	11	1	77	17	11	66	8	32	173	0.110824742268041
62	11	2020-05-31	1634	118	870	7	45	83	256	371	315	295	153	77	26	6	194	8	221	36	34	14	262	36	38	226	25	109	677	0.0722154222766218
68	12	2020-05-31	2184	416	1279	4	7	28	231	488	447	407	312	181	68	11	658	25	444	43	50	22	509	60	40	411	66	96	733	0.19047619047619
74	13	2020-05-31	1643	327	934	7	9	20	163	348	411	340	223	91	29	2	533	5	338	45	32	14	356	63	43	387	47	148	711	0.199026171637249
80	14	2020-05-31	1741	137	922	14	23	49	248	439	348	310	180	90	32	8	242	11	279	44	72	17	326	54	38	332	56	162	845	0.0786904078116025
86	15	2020-05-31	15163	2690	8393	48	59	176	1574	3174	3771	3219	1936	903	270	33	5253	61	2461	285	284	246	2768	359	321	2751	299	1284	6353	0.177405526610829
92	16	2020-05-31	1858	167	1099	7	14	48	284	451	393	345	197	79	35	5	322	12	238	39	43	25	312	32	41	371	30	98	818	0.0898815931108719
98	17	2020-05-31	1461	393	852	4	2	13	131	250	288	308	248	146	63	8	674	8	342	45	25	14	373	58	41	305	56	104	430	0.268993839835729
104	18	2020-05-31	521	61	272	1	1	5	80	132	101	89	55	42	13	2	112	3	98	14	21	18	125	41	32	97	23	31	275	0.117082533589251
110	19	2020-05-31	1309	103	735	6	17	38	256	261	276	211	104	70	44	26	178	12	170	14	34	15	198	32	22	189	18	125	536	0.0786860198624904
116	20	2020-05-31	1842	213	1078	10	18	31	253	422	448	337	194	90	32	7	322	8	280	32	40	24	258	46	33	378	39	77	657	0.115635179153094
122	21	2020-05-31	2808	503	1700	5	10	44	352	560	668	571	344	191	52	11	1033	19	546	59	45	45	545	76	62	529	76	230	1102	0.179131054131054
128	22	2020-05-31	839	101	461	4	4	11	176	214	173	119	84	42	11	1	223	4	127	19	24	23	177	25	26	153	33	85	315	0.120381406436234
134	23	2020-05-31	1084	232	628	3	5	10	171	262	281	159	111	54	22	6	305	17	215	13	45	12	257	53	16	240	38	66	409	0.214022140221402
140	24	2020-05-31	849	51	474	6	16	33	162	224	168	116	77	30	11	6	103	7	99	24	29	13	134	17	18	115	18	52	277	0.0600706713780919
146	25	2020-05-31	2864	484	1505	8	10	49	353	585	633	508	357	253	93	15	797	27	515	48	76	47	727	113	110	601	77	137	996	0.168994413407821
152	26	2020-05-31	3467	233	1857	8	19	63	618	817	826	585	346	120	54	11	455	27	435	40	139	40	671	83	108	780	36	190	1831	0.0672050764349582
158	27	2020-05-31	3442	513	1903	14	10	52	430	841	829	659	355	163	75	14	789	48	598	29	144	27	721	51	64	966	56	114	2043	0.149041255084253
164	28	2020-05-31	1707	116	1057	6	22	47	310	437	399	300	108	49	24	5	157	13	232	14	59	17	289	30	37	296	29	122	846	0.0679554774458114
170	29	2020-05-31	929	157	525	2	6	18	95	212	200	221	99	60	14	2	292	10	166	28	17	8	146	33	18	202	22	64	383	0.168998923573735
176	30	2020-05-31	3965	767	2393	4	4	17	343	811	937	870	564	280	123	12	1175	19	929	67	142	48	1089	114	112	917	121	211	960	0.19344262295082
182	31	2020-05-31	1337	167	799	12	15	29	239	319	249	215	141	82	31	5	201	19	190	30	61	15	268	58	29	263	23	91	469	0.12490650710546
188	32	2020-05-31	214	28	125	3	3	7	35	48	49	29	21	16	3	0	62	4	28	8	5	7	50	12	6	46	9	16	89	0.130841121495327
3	1	2020-06-30	1487	115	691	23	23	56	348	351	279	202	108	64	28	5	212	15	197	20	58	32	263	114	43	206	52	170	734	0.0773369199731002
9	2	2020-06-30	4339	760	2159	5	13	55	594	1057	884	766	551	279	114	21	1212	61	883	55	156	48	1252	217	111	903	79	291	1939	0.175155565798571
15	3	2020-06-30	1051	44	588	5	11	36	229	282	232	144	82	18	9	3	106	7	103	4	47	9	167	24	16	227	10	87	625	0.0418648905803996
21	4	2020-06-30	1763	168	1041	1	21	52	266	424	383	303	167	104	33	9	372	19	302	25	54	23	361	19	29	388	20	89	879	0.0952921157118548
27	5	2020-06-30	4525	212	2302	18	58	143	871	1164	1045	701	301	164	55	5	243	23	461	23	95	47	588	94	50	619	65	270	1665	0.0468508287292818
33	6	2020-06-30	453	49	266	1	3	4	64	91	116	67	76	18	11	2	111	5	73	4	14	2	99	15	7	118	9	29	106	0.108167770419426
39	7	2020-06-30	2720	507	1547	18	8	27	315	561	594	489	371	256	72	9	621	32	537	57	102	32	668	98	63	578	70	149	896	0.186397058823529
45	8	2020-06-30	1578	275	842	13	11	30	244	357	360	261	160	86	46	10	447	7	262	29	47	30	372	75	46	304	36	158	622	0.174271229404309
51	9	2020-06-30	23246	2416	11737	57	208	780	3171	4999	5052	4396	2645	1313	535	90	4479	104	3181	299	533	267	3915	518	474	4239	386	2433	12269	0.103931859244601
57	10	2020-06-30	1654	115	807	7	10	23	297	431	380	255	145	70	28	8	150	6	173	18	39	6	221	37	30	214	27	76	905	0.0695284159613059
63	11	2020-06-30	7176	538	3639	30	112	287	1196	1615	1486	1185	712	371	164	18	888	43	1106	147	173	82	1382	123	144	1345	120	526	2722	0.0749721293199554
69	12	2020-06-30	3922	626	2182	17	17	68	440	843	827	706	557	316	110	21	995	19	735	73	101	49	826	71	71	663	100	197	1606	0.159612442631311
75	13	2020-06-30	2103	297	1164	4	12	34	254	474	522	375	242	137	39	10	581	13	352	51	37	22	424	65	57	427	43	180	964	0.141226818830243
81	14	2020-06-30	5536	666	2967	11	21	79	792	1224	1188	1012	642	401	141	25	905	32	1047	169	216	101	1285	234	167	1150	188	488	2289	0.120303468208092
87	15	2020-06-30	20339	3177	10825	109	121	363	2456	4503	4716	4018	2450	1173	375	55	6325	78	3064	273	300	332	3512	455	376	3218	428	1738	9062	0.156202369831358
93	16	2020-06-30	4299	335	2249	11	52	153	705	1003	900	700	442	245	78	10	685	25	582	94	130	33	756	52	92	848	66	252	1963	0.0779250988602
99	17	2020-06-30	1350	237	727	6	4	21	129	252	272	276	198	117	67	8	452	5	281	34	23	15	353	59	43	261	43	84	448	0.175555555555556
105	18	2020-06-30	1189	151	653	1	2	17	154	285	252	176	141	103	49	9	232	4	202	32	42	19	264	42	46	252	30	109	535	0.12699747687132
111	19	2020-06-30	5887	295	3190	20	54	180	1140	1392	1286	1006	519	197	81	12	742	50	774	37	124	53	900	115	89	903	82	466	1904	0.0501104127739086
117	20	2020-06-30	4591	436	2479	35	57	99	623	1155	1030	790	452	248	83	19	625	22	478	47	73	49	528	74	84	569	75	113	1381	0.0949684164670007
123	21	2020-06-30	8432	954	4503	12	55	219	1182	1926	1891	1635	937	402	158	15	1797	44	1284	105	123	89	1379	182	169	1505	179	652	4460	0.113140417457306
129	22	2020-06-30	1163	167	674	3	2	14	169	230	269	212	164	68	29	3	389	6	232	23	16	24	262	25	22	245	27	115	339	0.143594153052451
135	23	2020-06-30	2021	224	1123	12	9	47	374	540	469	308	157	74	29	2	357	44	300	23	98	32	409	62	36	415	38	125	866	0.110836219693221
141	24	2020-06-30	2550	158	1324	31	63	103	446	576	552	406	203	102	52	16	281	34	335	32	71	30	457	66	43	414	49	153	820	0.0619607843137255
147	25	2020-06-30	5178	884	2669	13	30	75	763	1093	1097	876	587	413	205	26	1275	41	756	82	144	49	1175	175	156	1042	112	260	2002	0.170722286597142
153	26	2020-06-30	7904	1013	3849	13	25	116	1216	1757	1804	1398	841	495	214	25	1579	72	1315	124	371	71	2037	199	266	1919	135	474	3534	0.128162955465587
159	27	2020-06-30	7305	564	3869	11	49	184	1117	1827	1815	1273	665	254	95	15	929	79	1061	58	232	52	1389	78	90	1668	101	242	4981	0.0772073921971253
165	28	2020-06-30	6247	444	3490	16	37	158	1095	1556	1469	1078	511	223	93	11	477	44	836	58	180	55	1083	86	114	1076	91	265	2465	0.0710741155754762
171	29	2020-06-30	1655	257	905	2	6	22	185	383	392	322	186	110	36	11	524	5	288	37	21	20	274	50	21	291	41	70	706	0.155287009063444
177	30	2020-06-30	7053	1071	4061	6	14	65	833	1609	1607	1371	903	451	172	22	1729	56	1442	130	217	56	1700	191	127	1389	193	412	2117	0.151850276478094
183	31	2020-06-30	2778	267	1638	16	31	75	469	745	600	373	246	152	65	6	379	41	381	44	117	26	565	94	56	583	52	154	939	0.0961123110151188
189	32	2020-06-30	680	71	368	6	2	20	114	163	135	96	79	43	19	3	168	5	104	28	22	10	133	30	16	128	14	59	306	0.104411764705882
4	1	2020-07-31	1803	117	880	16	28	67	395	406	342	258	158	99	30	4	242	10	263	28	58	17	376	98	38	294	53	195	886	0.064891846921797
10	2	2020-07-31	4121	710	2061	14	25	64	585	977	814	785	472	249	119	17	1173	55	890	66	197	49	1303	227	121	989	78	319	1702	0.1722882795438
16	3	2020-07-31	3027	124	1469	4	24	73	593	819	749	411	217	97	33	7	325	29	385	16	92	13	569	67	56	715	25	170	1646	0.0409646514701024
22	4	2020-07-31	2257	339	1321	4	2	37	262	506	472	423	279	181	80	11	530	20	421	36	100	30	500	24	57	426	37	107	1029	0.150199379707576
28	5	2020-07-31	8431	575	4156	27	87	280	1677	1957	1906	1333	681	329	139	15	532	44	920	51	127	44	1092	148	102	854	108	376	2748	0.068200687937374
34	6	2020-07-31	1358	137	724	6	8	21	223	340	271	216	157	73	39	4	264	18	221	24	45	17	279	43	20	313	32	97	411	0.100883652430044
40	7	2020-07-31	1012	289	616	9	5	21	86	176	192	182	166	119	51	5	339	14	258	20	35	11	279	44	28	188	54	54	300	0.285573122529644
46	8	2020-07-31	2502	257	1242	8	15	62	424	584	491	458	249	139	59	13	466	17	384	31	78	38	565	94	69	419	57	240	1046	0.102717825739408
52	9	2020-07-31	25924	1488	12719	95	378	1411	4157	5679	5426	4367	2608	1294	439	70	2904	136	3163	303	569	234	3878	406	458	4175	286	2808	14589	0.0573985496065422
58	10	2020-07-31	2227	166	1073	5	4	53	432	543	463	382	196	99	42	8	180	9	212	33	46	22	292	46	29	318	24	145	1300	0.0745397395599461
64	11	2020-07-31	13318	1054	6573	56	145	464	2366	2955	2725	2243	1394	706	226	38	1452	105	2025	210	275	120	2512	187	233	2518	240	947	5062	0.0791410121639886
70	12	2020-07-31	5157	408	2600	28	21	131	803	1182	1142	882	530	294	127	17	706	38	760	69	114	48	897	74	96	806	96	264	2422	0.0791157649796393
76	13	2020-07-31	3002	420	1614	8	23	67	395	630	637	580	393	187	72	10	784	21	601	83	50	36	683	92	73	640	81	269	1323	0.139906728847435
82	14	2020-07-31	6778	900	3410	14	24	86	1036	1484	1401	1155	839	504	199	36	1098	67	1299	173	242	132	1640	324	197	1386	249	626	2812	0.132782531720271
88	15	2020-07-31	17382	2355	8870	120	140	448	2372	3703	3737	3310	2088	1047	372	45	4918	84	2563	299	236	271	2953	385	274	2694	359	1487	7903	0.13548498446669
94	16	2020-07-31	3979	291	1990	14	28	137	634	950	840	663	425	195	82	11	685	31	573	85	105	37	749	65	75	679	74	282	1832	0.0731339532545866
100	17	2020-07-31	1036	132	546	3	8	14	144	197	195	187	155	83	40	10	281	12	208	30	17	12	230	50	13	181	24	73	353	0.127413127413127
106	18	2020-07-31	1771	187	906	1	6	21	291	429	361	254	197	139	61	11	345	29	258	36	65	28	368	61	40	333	40	141	696	0.105590062111801
112	19	2020-07-31	12436	952	6380	42	70	278	2363	2679	2615	2187	1250	642	266	44	1735	93	1907	85	304	121	2084	256	224	2077	152	825	4020	0.0765519459633323
118	20	2020-07-31	4745	384	2581	35	36	135	702	1227	1022	714	521	254	88	11	636	24	442	44	59	23	601	79	47	616	54	101	2061	0.080927291886196
124	21	2020-07-31	9416	1210	4960	17	39	203	1284	2038	2154	1787	1129	566	168	31	2597	65	1539	133	117	115	1603	205	152	1629	173	699	4622	0.128504672897196
130	22	2020-07-31	1907	188	1054	4	13	29	302	448	387	344	212	104	56	8	544	16	316	33	33	30	387	32	33	385	52	155	562	0.0985841636077609
136	23	2020-07-31	4082	475	2207	14	21	73	739	978	896	713	394	180	65	9	746	72	698	40	149	58	874	101	71	860	68	262	1868	0.116364527192553
142	24	2020-07-31	8474	496	4362	33	60	276	1536	1967	1842	1358	812	415	153	22	849	98	1209	124	256	83	1592	184	117	1640	129	446	2842	0.0585319801746519
148	25	2020-07-31	4200	839	2031	7	29	77	579	881	824	657	541	398	183	24	1160	43	732	87	112	38	1092	167	126	825	93	228	1694	0.199761904761905
154	26	2020-07-31	7506	1141	3645	11	21	119	1101	1529	1560	1328	955	592	252	38	1535	92	1376	71	276	77	2090	183	218	1592	128	323	3792	0.15201172395417
160	27	2020-07-31	10931	925	5541	27	64	309	1639	2363	2514	2005	1260	516	198	36	1455	124	1803	77	423	74	2333	83	150	2181	136	239	6797	0.0846217180495838
166	28	2020-07-31	10678	852	5828	15	39	191	1669	2553	2417	1971	1069	513	203	38	932	82	1713	118	353	78	2196	125	216	1938	192	523	4050	0.0797902228881813
172	29	2020-07-31	2340	369	1294	10	11	43	277	528	527	434	303	148	49	10	688	11	411	49	21	28	412	63	27	358	80	120	1040	0.157692307692308
178	30	2020-07-31	11183	1229	6181	18	24	135	1475	2631	2361	2016	1390	792	308	33	2232	101	2042	143	307	72	2519	270	171	2179	197	602	3439	0.109898953769114
184	31	2020-07-31	5744	532	3129	26	39	153	937	1362	1124	854	666	411	145	27	803	60	870	83	245	44	1252	139	128	1162	101	244	2141	0.0926183844011142
190	32	2020-07-31	1838	162	927	4	8	43	292	412	387	308	221	115	43	5	271	16	293	42	36	30	385	57	36	401	27	142	679	0.088139281828074
5	1	2020-08-31	1634	155	813	6	8	35	280	346	342	267	183	106	49	12	288	7	327	30	51	14	419	80	24	274	53	145	571	0.094859241126071
11	2	2020-08-31	3097	462	1464	16	25	53	558	645	650	564	322	177	68	19	704	25	674	53	144	38	965	193	76	770	63	277	1039	0.14917662253794
17	3	2020-08-31	3127	181	1536	5	28	143	609	807	658	472	244	118	38	5	334	22	457	11	106	17	662	37	29	660	40	161	1681	0.0578829549088583
23	4	2020-08-31	970	185	538	2	8	19	117	198	157	187	152	88	38	4	215	15	171	19	31	18	221	10	13	183	15	34	435	0.190721649484536
29	5	2020-08-31	7941	633	3829	30	56	274	1458	1729	1698	1417	749	370	138	22	582	55	929	46	120	40	1188	123	90	875	95	441	2668	0.0797128825085002
35	6	2020-08-31	1836	203	938	5	7	35	317	460	388	257	193	113	49	12	347	16	296	22	49	13	381	45	35	403	62	157	570	0.110566448801743
41	7	2020-08-31	487	84	269	2	4	14	71	98	90	74	59	57	18	0	92	5	97	8	11	3	107	15	14	84	12	24	178	0.172484599589322
47	8	2020-08-31	2499	236	1205	12	15	58	408	578	523	429	252	155	59	10	436	8	380	33	80	31	569	87	76	421	44	234	996	0.094437775110044
53	9	2020-08-31	24976	1174	12036	90	375	1455	4413	5377	5073	4243	2448	1068	365	69	2269	108	2839	221	551	233	3488	364	408	3788	312	2871	14045	0.0470051249199231
59	10	2020-08-31	2365	166	1123	5	12	72	456	595	512	349	212	106	44	2	151	11	252	38	58	8	363	35	31	364	29	125	1283	0.0701902748414376
65	11	2020-08-31	10857	805	5097	53	220	559	2046	2294	2102	1672	1048	625	213	25	1104	98	1492	153	227	83	1872	127	177	1936	161	732	4782	0.0741457124435848
71	12	2020-08-31	3645	280	1819	22	21	159	584	848	701	580	398	226	91	15	543	34	541	51	85	33	648	55	62	566	60	174	1812	0.0768175582990398
77	13	2020-08-31	3485	550	1781	2	14	71	456	708	703	662	483	252	113	21	1082	26	745	86	59	35	809	103	95	754	72	285	1594	0.157819225251076
83	14	2020-08-31	6387	868	3275	12	29	98	949	1409	1260	1041	794	549	223	23	963	64	1248	210	265	112	1618	304	171	1358	245	579	2588	0.135901049005793
89	15	2020-08-31	13254	1633	6900	67	92	401	1948	2738	2773	2435	1661	827	271	41	3665	65	1942	199	212	200	2285	265	230	1996	287	1110	5463	0.12320808812434
95	16	2020-08-31	5385	450	2764	7	33	158	876	1190	1178	871	596	323	134	19	1075	42	822	120	167	55	1052	93	130	989	89	368	2327	0.0835654596100279
101	17	2020-08-31	1046	149	552	2	5	20	124	212	223	172	143	97	39	9	282	3	182	23	20	8	233	34	21	189	20	78	370	0.14244741873805
107	18	2020-08-31	1465	206	741	0	6	20	224	360	238	230	180	135	62	10	398	23	274	48	60	12	358	83	45	306	38	99	553	0.14061433447099
113	19	2020-08-31	10199	1009	5304	31	34	244	1793	2166	2081	1874	1082	593	258	43	1625	105	1767	70	238	87	2116	259	189	1946	181	772	3083	0.0989312677713501
119	20	2020-08-31	2730	254	1458	20	33	72	366	645	554	441	328	180	74	17	430	18	411	33	50	16	511	59	31	494	49	98	1166	0.093040293040293
125	21	2020-08-31	6272	822	3395	12	32	153	807	1255	1401	1178	807	450	155	22	1945	38	1133	102	88	67	1169	137	122	1095	126	435	2866	0.131058673469388
131	22	2020-08-31	2631	253	1424	6	13	43	420	576	517	473	345	188	43	7	647	27	436	40	56	27	579	42	42	433	48	192	820	0.0961611554541999
137	23	2020-08-31	2463	381	1327	8	17	47	410	567	487	415	291	149	65	7	561	57	437	20	96	28	546	68	46	508	42	136	1149	0.15468940316687
143	24	2020-08-31	7335	652	3676	14	46	166	1162	1763	1538	1235	780	433	158	40	1050	69	1237	142	237	70	1612	176	131	1530	161	471	3184	0.0888888888888889
149	25	2020-08-31	3080	511	1518	8	19	72	495	632	588	470	359	279	129	29	746	46	499	48	76	28	783	99	75	570	45	171	1212	0.165909090909091
155	26	2020-08-31	3363	337	1552	5	24	135	549	699	667	563	384	223	91	23	566	32	547	38	101	30	795	97	104	707	55	151	1635	0.100208147487362
161	27	2020-08-31	5829	456	2779	13	72	284	878	1245	1263	1045	627	276	107	19	686	67	905	32	218	30	1219	50	73	1125	76	136	3676	0.0782295419454452
167	28	2020-08-31	6181	536	3231	14	16	113	998	1421	1370	1082	654	336	159	18	602	57	1023	70	193	47	1345	88	142	1071	122	306	2098	0.086717359650542
173	29	2020-08-31	1638	204	906	3	11	37	250	347	344	307	185	102	42	10	364	5	265	36	12	12	276	49	22	257	43	80	765	0.124542124542125
179	30	2020-08-31	6393	789	3478	18	13	98	880	1377	1246	1168	822	521	221	29	1395	51	1204	78	160	40	1522	195	108	1188	138	340	2076	0.123416236508681
185	31	2020-08-31	4673	427	2507	26	41	132	803	1040	873	690	491	390	159	28	699	52	695	81	210	40	979	103	88	783	96	181	1823	0.091375989728226
191	32	2020-08-31	2538	261	1328	7	17	60	467	538	516	385	292	170	72	14	390	15	413	60	62	29	535	67	48	484	36	220	1050	0.102836879432624
6	1	2020-09-30	1367	190	685	6	4	32	225	293	263	232	145	117	44	6	233	5	257	29	34	21	365	87	38	221	63	123	401	0.13899049012436
12	2	2020-09-30	2044	293	902	13	25	52	390	405	423	358	192	110	65	11	454	22	429	27	96	29	618	145	41	500	55	164	610	0.14334637964775
18	3	2020-09-30	2356	75	1087	5	21	113	473	610	495	332	194	86	24	3	156	11	293	9	73	7	441	29	30	426	26	118	1405	0.0318336162988115
24	4	2020-09-30	343	41	194	0	6	20	58	54	72	46	47	25	13	2	62	3	63	5	11	4	70	5	6	61	4	17	155	0.119533527696793
30	5	2020-09-30	3979	360	1931	14	36	112	761	809	849	639	444	224	79	12	459	38	525	25	69	32	665	78	47	429	67	214	1378	0.0904749937170143
36	6	2020-09-30	1058	117	577	1	8	20	186	239	184	170	128	74	40	8	248	17	196	17	37	7	258	35	27	272	33	66	266	0.110586011342155
42	7	2020-09-30	264	16	143	1	1	10	32	63	55	41	38	20	1	2	32	2	50	3	9	3	58	7	7	42	11	12	74	0.0606060606060606
48	8	2020-09-30	1801	163	889	5	7	44	303	431	402	287	178	94	46	4	282	7	258	23	61	25	407	61	65	298	39	155	620	0.0905052748473071
54	9	2020-09-30	23032	957	11009	57	354	1366	4080	4713	4717	3829	2359	1092	387	78	1902	107	2631	225	497	144	3354	319	346	3213	233	2694	12854	0.0415508857242098
60	10	2020-09-30	2237	133	1026	4	10	76	461	522	456	352	215	103	33	5	114	9	248	35	52	15	328	46	29	333	23	147	1183	0.0594546267322307
66	11	2020-09-30	7585	365	3528	44	142	467	1477	1628	1410	1132	730	397	138	20	649	74	969	103	151	47	1281	88	90	1317	113	554	3523	0.048121292023731
72	12	2020-09-30	3755	152	1844	9	28	134	659	903	758	583	414	190	66	11	498	41	519	37	92	37	601	40	45	547	56	179	1711	0.0404793608521971
78	13	2020-09-30	2225	310	1226	6	8	59	286	452	471	414	278	172	66	13	624	9	435	45	32	13	484	60	39	465	69	217	1016	0.139325842696629
84	14	2020-09-30	6088	686	3057	12	22	119	1042	1296	1196	953	701	510	188	49	645	50	1083	162	222	77	1428	263	173	1112	229	519	2572	0.112680683311432
90	15	2020-09-30	10010	1130	5254	33	86	305	1421	2096	2073	1846	1247	633	237	33	2727	55	1515	149	160	145	1735	253	157	1433	187	843	4101	0.112887112887113
96	16	2020-09-30	4446	368	2253	8	21	122	741	961	901	770	499	271	133	19	784	28	663	104	101	42	890	61	111	879	75	365	2058	0.0827710301394512
102	17	2020-09-30	604	82	328	1	1	13	66	135	108	88	106	62	23	1	191	4	126	12	17	6	158	14	15	122	16	59	193	0.135761589403974
108	18	2020-09-30	908	125	472	1	6	8	170	173	140	144	119	96	43	8	268	11	171	20	33	15	250	42	24	179	33	73	293	0.137665198237885
114	19	2020-09-30	9732	685	4936	27	59	315	1979	2045	1964	1644	901	546	213	39	937	75	1429	61	210	69	1703	270	160	1556	140	659	2664	0.0703863542951089
120	20	2020-09-30	2882	133	1500	11	26	93	457	704	546	451	323	183	78	10	274	18	372	21	28	15	555	53	19	537	32	73	1466	0.046148507980569
126	21	2020-09-30	3527	383	1875	16	24	103	518	661	713	683	470	239	88	12	1033	26	618	61	49	47	684	84	72	589	75	257	1652	0.108590870428126
132	22	2020-09-30	2426	217	1281	5	12	46	396	510	470	402	335	185	57	8	487	26	481	34	56	29	579	21	45	385	60	173	867	0.0894476504534213
138	23	2020-09-30	1335	175	698	1	12	23	246	308	250	241	137	85	27	5	323	24	255	12	47	24	300	46	27	298	39	68	603	0.131086142322097
144	24	2020-09-30	3727	326	1779	10	36	108	611	779	776	617	422	245	106	17	617	32	651	76	100	38	840	74	75	745	95	304	1322	0.0874698148645023
150	25	2020-09-30	2174	282	1053	15	15	73	417	412	405	337	240	175	79	6	447	16	294	32	45	16	505	84	49	367	34	102	843	0.129714811407544
156	26	2020-09-30	2062	105	907	3	12	97	372	401	444	354	210	116	47	6	211	14	297	15	76	25	452	67	55	394	33	138	933	0.050921435499515
162	27	2020-09-30	3308	161	1572	9	74	215	568	689	685	553	350	107	48	10	302	30	417	18	115	16	600	24	36	524	45	72	1937	0.0486698911729141
168	28	2020-09-30	3590	235	1872	6	9	76	617	867	708	602	403	201	87	14	331	28	546	37	103	22	739	47	61	578	61	195	1096	0.0654596100278552
174	29	2020-09-30	740	73	381	4	3	28	109	164	178	113	72	47	19	3	161	4	99	13	12	9	112	19	9	105	18	30	348	0.0986486486486487
180	30	2020-09-30	4021	390	2140	5	12	66	588	808	794	759	548	295	130	16	817	24	814	70	116	30	1011	119	61	728	90	257	1384	0.0969907983088784
186	31	2020-09-30	3222	156	1617	21	47	191	680	743	568	457	252	189	63	11	220	47	297	27	101	23	498	70	46	421	49	108	1127	0.0484171322160149
192	32	2020-09-30	2039	185	1003	9	11	60	406	416	373	320	231	147	54	12	231	8	310	45	45	30	407	54	40	356	44	178	801	0.0907307503678274
